# Lack of evidence for interactions between *APOE* and *Klotho* genotypes on cognitive, dementia and brain imaging metrics in UK Biobank

**DOI:** 10.1101/2021.01.11.20248318

**Authors:** Rachana Tank, Joey Ward, Daniel J. Smith, Kristin E. Flegal, Donald M. Lyall

**Author notes:** Corresponding author Dr. Donald M. Lyall, 1 Lilybank Gardens, Institute of Health and Wellbeing, University of Glasgow, G12 8RZ, Glasgow, UK.

## Abstract

**Importance:** Recent research has suggested that genetic variation in the *Klotho* (KL) locus may modify the association between apolipoprotein e (*APOE*) e4 genotype and cognitive impairment.

**Objective:** Large-scale testing for associations and interactions between *KL* and *APOE* genotypes vs. risk of dementia (n=1,570 cases), cognitive abilities (n=174,513) and brain structure (n = 13,158) in older (60+ years) participants.

**Design, setting and participants:** Cross-sectional and prospective data (UK Biobank).

**Main outcomes and measures:** *KL* status was indexed with heterozygosity of the rs9536314 polymorphism (vs. not), in unrelated people with vs. without *APOE* e4 genotype, using regression and interaction tests. We assessed non-demented cognitive scores (processing speed; reasoning; memory; executive function), multiple structural brain imaging, and clinical dementia outcomes. All tests were corrected for age, sex, assessment centre, eight principal components for population stratification, genotypic array, smoking history, deprivation, and self-reported medication history.

**Results:** *APOE* e4 presence (vs. not) was associated with increased risk of dementia, worse cognitive abilities and brain structure differences. *KL* heterozygosity was associated with less frontal lobe grey matter. There were no significant *APOE/KL* interactions for cognitive, dementia or brain imaging measures (all P>0.05).

**Conclusions and relevance:** We found no evidence of *APOE/KL* interactions on cognitive, dementia or brain imaging outcomes. This could be due to some degree of cognitive test imprecision, generally preserved participant health potentially due to relatively young age, type-1 error in prior studies, or indicative of a significant age-dependent KL effect only in the context of marked AD pathology.

**Key points:**

- **Question**: *Klotho* genotype has been previously shown to ‘offset’ a substantial amount of the *APOE* e4/cognitive impairment association. Is this modification effect apparent in large-scale independent data, in terms of non-demented cognitive abilities, brain structure and dementia prevalence?
- **Findings**: In aged 60 years and above participants from UK Biobank, we found significant associations of *APOE* and *Klotho* genotypes on cognitive, structural brain and dementia outcomes, but no significant interactions.
- **Meaning**: This could reflect somewhat healthy participants, prior type 1 error or cognitive/dementia ascertainment imprecision, and/or that *Klotho* genotypic effects are age and neuropathology dependent.
