## Supplementary Information for "Lack of evidence for interactions between *APOE* and *Klotho* genotypes on cognitive, dementia and brain imaging metrics in UK Biobank"

### Sheet: Sheet1
Supplementary Table 1: associations and interaction terms for APOE and Klotho genotypes on cognitive, structural brain and dementia outcomes.
	Outcome	Standardised beta	95% CI: lower	95% CI: upper	P-value	N	r2
Log Towers (MRI)	APOE4 (allele presence)	-0.067828	-0.131987	-0.0036694	0.0382628	7977	0.039967		Controlled for: age, sex, assessment centre (baseline/MRI), 8 principal components for stratification, smoking history (never; past; current), medication (insulin; lipid-lowering; blood pressure; hormone replacement), genotypic array.
	rs9536314 (heterozygosity)	0.0440034	-0.0151501	0.103157	0.144822	7977	0.039967		Notes: dementia/Alzheimers are binary outcomes and we report odds ratios from logistic regression. CI: confidence internal. Betas/effect sizes are from multivariate models with APOE/Klotho/interaction terms.																		x
	Interaction	-0.117972	-0.238171	0.0022274	0.0543981	7977	0.039967
Matrix score (MRI)	APOE4	-0.109941	-0.166176	-0.053706	0.0001279	8108	0.0524766
	rs9536314	-0.0349503	-0.086779	0.0168785	0.186245	8108	0.0524766
	Interaction	0.0640373	-0.0413585	0.169433	0.233677	8108	0.0524766
Log white matter hyperintensity volume	APOE4	0.0487651	0.0008032	0.0967269	0.0462855	9763	0.0801515
	rs9536314	-0.026232	-0.0706362	0.0181722	0.246891	9763	0.0801515
	Interaction	0.0192404	-0.0715267	0.110008	0.677773	9763	0.0801515
gFrontal	APOE4	-0.0483498	-0.0914054	-0.0052942	0.0277423	10139	0.226009
	rs9536314	-0.0412354	-0.0811436	-0.0013273	0.0428534	10139	0.226009
	Interaction	0.0487312	-0.0326318	0.130094	0.24041	10139	0.226009
g Mean diffusivity	APOE4	0.0320988	-0.0281036	0.0923012	0.295981	9506	0.0553157
	rs9536314	-0.0054793	-0.0614366	0.050478	0.847791	9506	0.0553157
	Interaction	0.0537408	-0.0608603	0.168342	0.358004	9506	0.0553157
g Fractional anisotropy	APOE4	-0.0392039	-0.0981475	0.0197397	0.192349	9506	0.0403065
	rs9536314	0.0228941	-0.0318932	0.0776814	0.412738	9506	0.0403065
	Interaction	-0.02353	-0.135735	0.0886749	0.681032	9506	0.0403065
Hippocampal volume (overall	APOE4	-0.10199	-0.15162	-0.0523607	5.66e-05	10134	0.0913465
	rs9536314	0.0082236	-0.0377855	0.0542327	0.726074	10134	0.0913465
	Interaction	0.0288094	-0.064974	0.122593	0.547084	10134	0.0913465
White matter (normalized for skull size)	APOE4	-0.0512783	-0.104302	0.0017454	0.0580316	10140	0.0503678
	rs9536314	-0.0324847	-0.081632	0.0166627	0.195135	10140	0.0503678
	Interaction	0.0913324	-0.0088692	0.191534	0.0740169	10140	0.0503678
Grey matter (normalized for skull size)	APOE4	-0.0550324	-0.0952766	-0.0147882	0.0073632	10140	0.191237
	rs9536314	-0.025099	-0.0624011	0.0122031	0.187221	10140	0.191237
	Interaction	0.0532056	-0.022846	0.129257	0.170295	10140	0.191237
Log Trail making test a+b (internet)	APOE4	0.0369279	0.0096051	0.0642507	0.0080754	30196	0.0554764
	rs9536314	-0.0256968	-0.0518945	0.0005009	0.0545437	30196	0.0554764
	Interaction	0.0460383	-0.0063429	0.0984194	0.0849533	30196	0.0554764
Digit Symbol score (internet)	APOE4	-0.0751206	-0.0992541	-0.0509872	1.06e-09	36925	0.0769768
	rs9536314	0.0052116	-0.0180686	0.0284918	0.660824	36925	0.0769768
	Interaction	0.0007798	-0.0455684	0.047128	0.973693	36925	0.0769768
Pairs-matching errors (baseline)	APOE4	0.0155219	0.0025397	0.0285042	0.0191102	157025	0.0104158
	rs9536314	0.0051697	-0.0076322	0.0179715	0.428665	157025	0.0104158
	Interaction	-0.0061614	-0.0309653	0.0186426	0.626356	157025	0.0104158
Reasoning (baseline)	APOE4	-0.023539	-0.0444905	-0.0025874	0.0276651	56739	0.0363815
	rs9536314	0.0214322	0.0007454	0.0421189	0.0422969	56739	0.0363815
	Interaction	-0.011649	-0.0518349	0.0285369	0.569926	56739	0.0363815
Log RT (baseline)	APOE4	-0.0028683	-0.0153383	0.0096017	0.652112	166762	0.0356241
	rs9536314	0.0027382	-0.0095616	0.0150379	0.662597	166762	0.0356241
	Interaction	-0.0035287	-0.0273443	0.0202869	0.771506	166762	0.0356241
Dementia (all-cause)	APOE4 (odds ratio)	3.267	2.89	3.693	<0.001	167383	0.079
	rs9536314	0.96	0.808	1.141	0.643	167383	0.079
	Interaction	1.078	0.853	1.363	0.527	167383	0.079
Alzheimer's disease	APOE4 (Odds ratio)	5.056	4.126	6.197	<0.001	167786	0.087
	rs9536314	1.036	0.762	1.407	0.823	167786	0.087
	Interaction	1.17	0.762	1.408	0.411	167786	0.087
